# Repeated SARS-CoV-2 Introductions with Limited Local Establishment in Bangladesh under Genomic Surveillance, 2020–2025

**DOI:** 10.64898/2026.09.14.26362721

**Authors:** Sabik Khair, Yeasir Karim, Mst. Noorjahan Begum

## Abstract

Genomic surveillance has shown how SARS-CoV-2 lineage composition emerges in densely sequenced, high-income settings. Whether reconstruction is possible where sequencing is increasingly sparse, as in most low- and middle-income countries like Bangladesh, remains untested. To address this, genomes were collected in Bangladesh between March 2020 and July 2025 against a globally distributed background to infer a time-calibrated phylogeny and delineate Bangladeshi transmission lineages. Source attribution was tested against two independent null models that hold background sampling constant. Substitutions enriched in Bangladeshi genomes, relative to a comparator matched on lineage and collection month, were classified as imported or locally arising according to whether they were present at the root of their host lineage. Lineages were inferred at 361 introduction events, of which 51.8% left a single sampled genome with no detected onward transmission. India and the Gulf countries were jointly dominant as source regions, exceeding a rarefied null model by 10.8 and 8.1 percentage points, while East Asia, South-East Asia and Rest-of-World fell significantly below it. Eighteen enriched substitutions, clustered by shared carriers into eleven independent signals, generated 171 substitution-lineage occurrences, of which 53 arose after their host lineage had entered Bangladesh. Spike G446V arose locally in 17 of 19 host lineages and reached 267 of 291 genomes (91.8%) of an imported Delta lineage, indicating that a locally arising substitution could achieve clade expansion. Whether import dependence declined over time could not be evaluated, as the statistic is confounded with sequencing effort. Importation determined which lineages circulated in Bangladesh, while local evolution determined what happened within them. Local substitutions transmitted readily but rarely reached lineage-wide establishment because their host lineages remained under genomic observation for only a short interval.
