## Supplementary material for "Repeated SARS-CoV-2 Introductions with Limited Local Establishment in Bangladesh under Genomic Surveillance, 2020–2025": Table S1a

region	country	genomes
Africa	South Africa	103
Africa	Reunion	93
Africa	Mauritius	50
Africa	Nigeria	24
Africa	Ghana	18
Africa	Botswana	17
Africa	Kenya	15
Africa	Togo	14
Africa	Cameroon	13
Africa	Morocco	13
Africa	Burkina Faso	12
Africa	Mozambique	12
Africa	Egypt	11
Africa	Tunisia	11
Africa	Zambia	11
Africa	Rwanda	10
Africa	Benin	8
Africa	Guinea	8
Africa	Uganda	7
Africa	Madagascar	6
Africa	Senegal	6
Africa	DRC	5
Africa	Eswatini	5
Africa	Zimbabwe	5
Africa	Chad	4
Africa	Cote d'Ivoire	4
Africa	Libya	4
Africa	Algeria	3
Africa	Congo	3
Africa	Djibouti	3
Africa	Gabon	3
Africa	Malawi	3
Africa	Mayotte	3
Africa	Cabo Verde	2
Africa	Equatorial Guinea	2
Africa	Gambia	2
Africa	Mali	2
Africa	Niger	2
Africa	Sierra Leone	2
Africa	Sudan	2
Africa	Tanzania	2
Africa	Angola	1
Africa	Central African Republic	1
Africa	Ethiopia	1
Africa	Namibia	1
EAsia	Japan	337
EAsia	South Korea	203
EAsia	Hong Kong	98
EAsia	Hubei	70
EAsia	Shanxi	25
EAsia	Taiwan	25
EAsia	Mongolia	20
EAsia	Liaoning	9
EAsia	China	6
EAsia	Shanghai	5
EAsia	Beijing	4
EAsia	Wuhan	4
EAsia	Henan	2
EAsia	Shandong	2
EAsia	Yunnan	2
EAsia	Chongqing	1
EAsia	Guangxi	1
EAsia	Hainan	1
EAsia	Inner Mongolia	1
EAsia	Jiangsu	1
EAsia	UNKNOWN	1
EAsia	Zhejiang	1
Europe	England	199
Europe	Italy	197
Europe	France	148
Europe	Greece	122
Europe	Germany	53
Europe	Sweden	37
Europe	Spain	29
Europe	Netherlands	22
Europe	Denmark	17
Europe	Belgium	16
Europe	Ireland	15
Europe	Russia	14
Europe	Portugal	12
Europe	Scotland	11
Europe	Switzerland	11
Europe	Poland	10
Europe	Turkey	10
Europe	Cyprus	9
Europe	Norway	9
Europe	Austria	7
Europe	Bulgaria	6
Europe	Croatia	6
Europe	Luxembourg	6
Europe	Iceland	5
Europe	Kosovo	5
Europe	Estonia	4
Europe	Finland	4
Europe	Lithuania	4
Europe	Romania	4
Europe	Slovenia	4
Europe	Belarus	3
Europe	Bosnia and Herzegovina	3
Europe	Gibraltar	3
Europe	Hungary	3
Europe	Ukraine	3
Europe	Czech Republic	2
Europe	Slovakia	2
Europe	Wales	2
Europe	Andorra	1
Europe	Faroe Islands	1
Europe	Latvia	1
Europe	Liechtenstein	1
Europe	Monaco	1
Europe	North Macedonia	1
Gulf	Qatar	378
Gulf	Saudi Arabia	338
Gulf	United Arab Emirates	250
Gulf	Oman	39
Gulf	Bahrain	38
Gulf	Iran	7
Gulf	Iraq	6
Gulf	Jordan	5
Gulf	Palestine	3
Gulf	Kuwait	2
Gulf	Lebanon	1
India	India	1543
RoW	USA	224
RoW	Australia	59
RoW	Brazil	29
RoW	New Zealand	21
RoW	Israel	20
RoW	Canada	16
RoW	Peru	8
RoW	Maldives	6
RoW	Azerbaijan	5
RoW	Bhutan	5
RoW	Pakistan	5
RoW	Colombia	4
RoW	Georgia	4
RoW	Kazakhstan	4
RoW	Mexico	4
RoW	Sri Lanka	4
RoW	Nepal	3
RoW	Africa	2
RoW	Argentina	2
RoW	Armenia	2
RoW	Bangladesh	2
RoW	Afghanistan	1
RoW	Austria	1
RoW	Chile	1
RoW	Cook Islands	1
RoW	Costa Rica	1
RoW	Crimea	1
RoW	Ecuador	1
RoW	Guangzhou	1
RoW	Guatemala	1
RoW	Guinea Bissau	1
RoW	Hangzhou	1
RoW	Harbin	1
RoW	Italy	1
RoW	Jersey	1
RoW	Jining	1
RoW	Kyrgyzstan	1
RoW	Paraguay	1
RoW	Saudi	1
RoW	SouthAfrica	1
RoW	Uzbekistan	1
RoW	Wuhan	1
SEA	Singapore	252
SEA	Malaysia	199
SEA	Thailand	164
SEA	Myanmar	108
SEA	Indonesia	91
SEA	Philippines	54
SEA	Brunei	31
SEA	Vietnam	30
SEA	Cambodia	17
SEA	Laos	15
SEA	Timor-Leste	7
