## Supplementary material for "Repeated SARS-CoV-2 Introductions with Limited Local Establishment in Bangladesh under Genomic Surveillance, 2020–2025": Table S1b

month	Africa	EAsia	Europe	Gulf	India	RoW	SEA
2019-12	0	1	0	0	0	0	0
2020-01	0	10	5	0	0	3	5
2020-02	0	17	11	3	0	6	7
2020-03	7	28	63	33	14	26	15
2020-04	15	18	17	55	33	6	19
2020-05	11	15	16	62	47	7	16
2020-06	15	14	16	73	46	4	15
2020-07	17	14	15	23	38	8	18
2020-08	12	13	18	27	47	8	18
2020-09	13	15	17	14	38	6	17
2020-10	12	14	19	21	34	6	15
2020-11	13	14	14	19	34	9	15
2020-12	14	15	20	23	46	5	18
2021-01	20	14	19	25	27	8	20
2021-02	15	13	22	22	29	5	19
2021-03	13	14	31	22	34	8	21
2021-04	10	16	26	24	56	7	17
2021-05	12	19	22	24	46	9	19
2021-06	14	17	20	25	51	6	25
2021-07	17	21	32	32	40	8	27
2021-08	12	24	22	45	44	8	31
2021-09	13	14	22	31	44	5	24
2021-10	11	14	22	32	40	7	19
2021-11	16	13	32	22	35	6	25
2021-12	18	14	24	32	38	4	22
2022-01	9	15	18	39	62	5	20
2022-02	9	12	15	30	42	5	18
2022-03	10	13	18	29	21	6	19
2022-04	11	14	20	18	8	7	18
2022-05	11	14	16	19	29	3	16
2022-06	13	14	20	29	50	4	15
2022-07	13	14	20	31	42	3	19
2022-08	13	15	16	30	31	3	16
2022-09	9	14	13	27	30	2	14
2022-10	10	14	15	27	38	6	16
2022-11	11	17	15	5	23	5	18
2022-12	12	15	14	4	10	7	17
2023-01	14	14	15	3	15	8	20
2023-02	9	14	17	0	19	5	15
2023-03	12	13	13	1	54	8	15
2023-04	11	16	15	0	31	7	18
2023-05	11	15	14	0	5	7	16
2023-06	7	14	10	0	2	5	16
2023-07	4	16	11	3	1	5	7
2023-08	5	17	12	5	0	6	8
2023-09	1	13	12	4	0	8	10
2023-10	2	10	15	12	1	9	14
2023-11	4	7	12	11	0	8	9
2023-12	4	9	14	1	9	5	17
2024-01	1	9	12	0	1	5	9
2024-02	0	9	9	0	1	4	10
2024-03	0	9	10	4	0	0	3
2024-04	0	5	8	4	0	2	7
2024-05	2	5	10	0	0	3	6
2024-06	0	7	8	0	12	6	7
2024-07	0	3	9	0	30	10	8
2024-08	0	8	9	0	9	22	12
2024-09	0	5	9	9	0	14	10
2024-10	0	5	10	5	0	6	4
2024-11	1	6	7	3	0	7	6
2024-12	2	3	5	5	0	10	1
2025-01	5	2	4	3	0	12	10
2025-02	0	3	2	0	0	15	5
2025-03	0	2	4	2	0	8	8
2025-04	0	7	3	1	2	4	8
2025-05	0	7	6	5	52	2	15
2025-06	0	7	7	5	42	1	16
2025-07	0	6	6	3	0	0	5
