## Supplementary material for "Repeated SARS-CoV-2 Introductions with Limited Local Establishment in Bangladesh under Genomic Surveillance, 2020–2025": Table S3

character	group	branch_scaling	marginal_lnL	unresolved_nodes	params_file
MUT_N_E136D	MUT characters	0.0095	-33.8	0	pastml_mut_out_clean/work/params.character_MUT_N_E136D.method_MPPA.model_F81.tab
MUT_N_R385K	MUT characters	0.0095	-47.1	1	pastml_mut_out_clean/work/params.character_MUT_N_R385K.method_MPPA.model_F81.tab
MUT_ORF1a_D983A	MUT characters	0.0095	-12.8	0	pastml_mut_out_clean/work/params.character_MUT_ORF1a_D983A.method_MPPA.model_F81.tab
MUT_ORF1a_K47R	MUT characters	0.0095	-12.1	2	pastml_mut_out_clean/work/params.character_MUT_ORF1a_K47R.method_MPPA.model_F81.tab
MUT_ORF3a_D238Y	MUT characters	0.0095	-45.2	0	pastml_mut_out_clean/work/params.character_MUT_ORF3a_D238Y.method_MPPA.model_F81.tab
MUT_ORF3a_F28L	MUT characters	0.0095	-12.8	0	pastml_mut_out_clean/work/params.character_MUT_ORF3a_F28L.method_MPPA.model_F81.tab
MUT_ORF7a_L116F	MUT characters	0.0095	-120.0	77	pastml_mut_out_clean/work/params.character_MUT_ORF7a_L116F.method_MPPA.model_F81.tab
MUT_S_E554K	MUT characters	0.0095	-49.4	107	pastml_mut_out_clean/work/params.character_MUT_S_E554K.method_MPPA.model_F81.tab
MUT_S_L1141W	MUT characters	0.0095	-21.3	0	pastml_mut_out_clean/work/params.character_MUT_S_L1141W.method_MPPA.model_F81.tab
MUT_S_S929T	MUT characters	0.0095	-22.7	88	pastml_mut_out_clean/work/params.character_MUT_S_S929T.method_MPPA.model_F81.tab
MUT_S_G798D	MUT characters	0.01	-44.6	0	pastml_mut_out_clean/work/params.character_MUT_S_G798D.method_MPPA.model_F81.tab
MUT_ORF3a_L108F	MUT characters	0.0102	-42.3	0	pastml_mut_out_clean/work/params.character_MUT_ORF3a_L108F.method_MPPA.model_F81.tab
MUT_E_V62F	MUT characters	0.0107	-51.2	6	pastml_mut_out_clean/work/params.character_MUT_E_V62F.method_MPPA.model_F81.tab
MUT_ORF1a_H2092Y	MUT characters	0.0128	-63.1	2	pastml_mut_out_clean/work/params.character_MUT_ORF1a_H2092Y.method_MPPA.model_F81.tab
MUT_ORF1a_I300F	MUT characters	0.0131	-90.6	12	pastml_mut_out_clean/work/params.character_MUT_ORF1a_I300F.method_MPPA.model_F81.tab
MUT_ORF1b_H2285Y	MUT characters	0.0139	-85.6	2	pastml_mut_out_clean/work/params.character_MUT_ORF1b_H2285Y.method_MPPA.model_F81.tab
MUT_N_T362I	MUT characters	0.0245	-107.9	2	pastml_mut_out_clean/work/params.character_MUT_N_T362I.method_MPPA.model_F81.tab
MUT_S_G446V	MUT characters	0.0762	-251.8	4	pastml_mut_out_clean/work/params.character_MUT_S_G446V.method_MPPA.model_F81.tab
MUT_ORF1a_D981G	MUT characters	0.1582	-336.9	28	pastml_mut_out_clean/work/params.character_MUT_ORF1a_D981G.method_MPPA.model_F81.tab
MUT_S_A879S	MUT characters	9.5294	-271.3	0	pastml_mut_out_clean/work/params.character_MUT_S_A879S.method_MPPA.model_F81.tab
MUT_ORF1a_S2224F	MUT characters	9.5302	-224.9	0	pastml_mut_out_clean/work/params.character_MUT_ORF1a_S2224F.method_MPPA.model_F81.tab
MUT_ORF3a_V225F	MUT characters	9.5303	-165.6	0	pastml_mut_out_clean/work/params.character_MUT_ORF3a_V225F.method_MPPA.model_F81.tab
deme	deme (8 states)	1.6147	-12316.2	1116	pastml_deme_out/work_SC2_thorney_MCC_v3/params.character_deme.method_MPPA.model_F81.tab
location	location (binary)	0.3888	-3060.5	193	pastml_out_v3/work_SC2_thorney_MCC_v3/params.character_location.method_MPPA.model_F81.tab
