## Supplementary material for "Repeated SARS-CoV-2 Introductions with Limited Local Establishment in Bangladesh under Genomic Surveillance, 2020–2025": Table S4

Lineage	Tips	Dominant Pango	Purity	Clade	TMRCA	95% HPD	Detection lag (d)	Persistence (yr)	Districts	Source: full / rarefied (stability)
BDTL-001	843	B.1.1.25	84.8%	GR	2020.1327	[2020.0759,2020.1831]	49.8	1.2426	40	Europe / Europe (0.8)
BDTL-002	497	BA.2.10	48.5%	GRA	2021.8603	NA	46.5	0.6972	47	Africa / Africa (1.0)
BDTL-003	291	AY.131	97.9%	GK	2021.3929	[2021.3204,2021.4715]	68.1	1.1878	31	India / Africa (0.8) *
BDTL-004	289	B.1.351.3	99.0%	GH	2020.9383	[2020.8653,2020.9996]	46.1	0.5521	34	Africa / Africa (1.0)
BDTL-005	271	B.1.617.2	99.3%	GK	2021.1289	[2021.0511,2021.2175]	70.5	0.8792	41	Africa / Africa (0.9)
BDTL-006	185	BE.4	85.4%	GRA	2022.3093	[2022.2522,2022.3458]	37.6	0.4085	13	Gulf / Africa (0.5) *
BDTL-007	181	B.1.617.2	100.0%	GK	2020.8982	NA	155.7	0.9004	34	India / India (1.0)
BDTL-008	131	XBB.1	96.9%	GRA	2022.5931	NA	38.0	0.2548	19	India / SEA (0.7) *
BDTL-009	97	BA.1	59.8%	GRA	2021.8259	NA	58.1	0.4851	19	Gulf / Gulf (0.8)
BDTL-010	92	MA.1.2	15.2%	GRA	2023.8696	[2023.8277,2023.9008]	35.1	1.0019	13	RoW / RoW (0.9)
BDTL-011	61	B.1.617.2	100.0%	GK	2021.3614	NA	32.6	0.5331	23	India / India (0.5)
BDTL-012	60	B.1.617.2	100.0%	GK	2021.2934	[2021.2232,2021.3469]	43.4	0.4216	19	India / India (1.0)
BDTL-013	57	B.1.617.2	100.0%	GK	2021.2420	NA	48.2	0.7621	19	India / Gulf (0.6) *
BDTL-014	53	B.1.617.2	100.0%	GK	2021.1454	[2021.0473,2021.2642]	104.5	0.7476	14	India / Africa (0.9) *
BDTL-015	48	AY.127	97.9%	GK	2021.3516	[2021.2903,2021.4025]	51.2	0.6538	13	India / India (1.0)
BDTL-016	47	GE.1	53.2%	GRA	2023.1645	NA	101.5	0.4588	17	India / RoW (0.5) *
BDTL-017	46	B.1.36.16	95.7%	GH	2020.2288	[2020.1878,2020.2723]	32.7	0.7602	10	Gulf / Gulf (0.8)
BDTL-018	45	AY.122	100.0%	GK	2021.3283	[2021.2532,2021.3640]	47.7	0.3757	11	India / India (0.6)
BDTL-019	36	XFG	30.6%	GRA	2025.1499	[2025.0920,2025.1841]	73.8	0.4199	7	India / India (0.8)
BDTL-021	33	B.1.617.2	97.0%	GK	2021.3549	[2021.3129,2021.3922]	47.0	0.5108	11	India / India (0.9)
BDTL-020	33	B.1.617.2	97.0%	GK	2021.1977	NA	66.4	0.6338	10	India / India (0.9)
BDTL-023	30	B.1.617.2	93.3%	GK	2021.3392	[2021.2549,2021.3833]	24.7	0.4963	13	India / India (1.0)
BDTL-022	30	B.1.1.318	100.0%	GR	2021.0289	[2020.9373,2021.0966]	46.0	0.4888	10	Gulf / Europe (0.6) *
BDTL-024	26	B.1.617.2	100.0%	GK	2021.3823	NA	40.0	0.5369	10	India / RoW (1.0) *
BDTL-025	24	AY.122	100.0%	GK	2021.3507	[2021.3016,2021.3931]	51.5	0.5287	10	India / India (0.6)
BDTL-027	22	B.1.617.2	100.0%	GK	2021.2733	[2021.1308,2021.3607]	79.8	0.5979	9	SEA / SEA (0.8)
BDTL-026	22	B.1	77.3%	G	2020.2002	[2020.1558,2020.2348]	42.1	0.2287	2	Europe / Europe (1.0)
BDTL-028	21	BA.5.2	57.1%	GRA	2022.1472	[2022.1305,2022.1659]	9.8	0.5459	4	Gulf / Gulf (0.9)
BDTL-029	20	BA.1.17.2	100.0%	GRA	2021.9473	[2021.9249,2021.9658]	16.7	0.1567	1	Europe / Africa (1.0) *
BDTL-030	19	AY.122	100.0%	GK	2021.3796	[2021.3337,2021.4189]	41.0	0.5436	9	India / India (0.5)
BDTL-031	19	XBB.2.3	52.6%	GRA	2023.0372	NA	92.0	0.5806	9	India / RoW (0.5) *
BDTL-032	18	B.1.1.25	61.1%	GR	2020.2475	[2020.2156,2020.2792]	27.9	0.2852	1	India / India (0.4)
BDTL-033	18	B.1.1.7	100.0%	GR	2021.0308	[2020.9720,2021.0851]	39.3	0.4704	5	Africa / Africa (0.9)
BDTL-035	18	B.1.617.2	100.0%	GK	2021.3688	NA	43.9	0.4079	5	India / Gulf (0.5) *
BDTL-034	18	BA.1.1	100.0%	GRA	2021.9219	NA	29.0	0.2110	8	Gulf / Gulf (0.9)
BDTL-036	16	B.1.1	100.0%	GR	2020.2614	[2020.2160,2020.2960]	24.8	0.2002	4	Gulf / Gulf (0.5)
BDTL-037	15	FU.5	100.0%	GRA	2023.2557	[2023.1873,2023.3145]	42.2	0.3032	10	India / India (0.4)
BDTL-038	14	XBB.1.16.1	100.0%	GRA	2023.1703	[2023.0898,2023.2262]	54.4	0.3995	5	India / India (0.8)
BDTL-040	13	BA.1.1	100.0%	GRA	2021.9107	[2021.8568,2021.9340]	9.1	0.1742	3	Gulf / SEA (0.4) *
BDTL-039	13	B.1	53.8%	G	2020.2196	[2020.1769,2020.2619]	38.0	0.1055	1	Europe / Europe (1.0)
BDTL-043	12	B.1.36.8	100.0%	GH	2020.2583	NA	72.8	0.6147	6	India / India (1.0)
BDTL-041	12	B.1.1.175	66.7%	GR	2020.2355	[2020.1925,2020.2743]	33.2	0.2317	3	Gulf / Europe (0.6) *
BDTL-044	12	B.1.617.2	100.0%	GK	2021.2297	NA	86.7	0.4292	8	India / India (0.8)
BDTL-042	12	BA.1.1	83.3%	GRA	2021.8778	NA	47.1	0.1783	7	Gulf / Gulf (0.5)
BDTL-046	11	B.1.617.2	100.0%	GK	2021.3552	[2021.3152,2021.4033]	55.9	0.4228	3	India / India (1.0)
BDTL-049	11	B.1.617.2	90.9%	GK	2021.3203	NA	114.7	0.5249	6	Gulf / India (0.5) *
BDTL-045	11	B.1.617.2	100.0%	GK	2021.3116	NA	62.8	0.5775	5	India / India (1.0)
BDTL-048	11	GJ.1.2	63.6%	GRA	2023.1391	[2023.0789,2023.2060]	70.8	0.4471	5	India / RoW (0.6) *
BDTL-047	11	BJ.1	100.0%	GRA	2022.5651	NA	25.2	0.1732	2	India / India (0.9)
BDTL-050	10	B.1.617.2	100.0%	GK	2021.3605	[2021.3021,2021.4027]	21.9	0.2476	7	Gulf / Gulf (0.9)
BDTL-051	10	AY.127	100.0%	GK	2021.4535	NA	46.0	0.4848	5	Gulf / Gulf (0.7)
BDTL-053	10	BA.2	100.0%	GRA	2021.9970	NA	11.6	0.2373	7	India / Europe (0.8) *
BDTL-052	10	BA.1.17.2	100.0%	GRA	2021.9678	[2021.9437,2021.9956]	17.3	0.0925	2	Gulf / Gulf (1.0)
