## Supplementary material for "Repeated SARS-CoV-2 Introductions with Limited Local Establishment in Bangladesh under Genomic Surveillance, 2020–2025": Table S6

substitution	n_carriers	n_labs	top_lab	top_lab_n	top_lab_share	top_lab_baseline	excess	gini	p_stratified	n_strata	n_strata_informative	pct_strata_informative	carriers_in_informative_strata	pct_carriers_permutable	flagged_single_src	note	q_BH	sig_q05	p_sensitivity	q_sensitivity	pct_permutable_sensitivity
ORF1a:D981G	92	1	International Institute for Zoonosis Control, Hokkaido university	92	1.0	0.052	0.948	0.0	0.001	1217	16	1.3	91	98.9			0.019	True	0.001	0.0095	100.0
ORF7a:L116F	214	14	Virology Laboratory, International Centre for Diarrhoeal Disease Research, Bangladesh (ICDDR,B)	103	0.481	0.245	0.236	0.699	0.017	1217	55	4.5	195	91.1			0.1615	False	0.023	0.0546	100.0
N:T362I	135	15	Virology Laboratory, International Centre for Diarrhoeal Disease Research, Bangladesh (ICDDR,B)	65	0.481	0.245	0.236	0.718	0.029	1217	36	3.0	109	80.7			0.1837	False	0.048	0.076	97.8
ORF3a:D238Y	92	10	Virology Laboratory, International Centre for Diarrhoeal Disease Research, Bangladesh (ICDDR,B)	42	0.457	0.245	0.211	0.546	0.0579	1217	6	0.5	29	31.5			0.223	False	0.006	0.0228	87.0
ORF1a:H2092Y	155	14	Virology Laboratory, International Centre for Diarrhoeal Disease Research, Bangladesh (ICDDR,B)	75	0.484	0.245	0.239	0.715	0.0609	1217	39	3.2	131	84.5			0.223	False	0.015	0.0475	100.0
N:R385K	152	14	Virology Laboratory, International Centre for Diarrhoeal Disease Research, Bangladesh (ICDDR,B)	72	0.474	0.245	0.229	0.716	0.0819	1217	37	3.0	128	84.2	yes		0.223	False	0.043	0.0743	100.0
ORF1b:H2285Y	149	15	Virology Laboratory, International Centre for Diarrhoeal Disease Research, Bangladesh (ICDDR,B)	69	0.463	0.245	0.218	0.706	0.0879	1217	39	3.2	123	82.6			0.223	False	0.034	0.0646	99.3
S:L1141W	58	6	Virology Laboratory, International Centre for Diarrhoeal Disease Research, Bangladesh (ICDDR,B)	33	0.569	0.245	0.324	0.494	0.0939	1217	22	1.8	55	94.8			0.223	False	0.033	0.0646	100.0
E:V62F	73	10	Virology Laboratory, International Centre for Diarrhoeal Disease Research, Bangladesh (ICDDR,B)	40	0.548	0.245	0.303	0.621	0.2238	1217	29	2.4	69	94.5			0.4613	False	0.023	0.0546	100.0
ORF1a:D983A	75	8	Virology Laboratory, International Centre for Diarrhoeal Disease Research, Bangladesh (ICDDR,B)	50	0.667	0.245	0.422	0.665	0.2428	1217	32	2.6	69	92.0			0.4613	False	0.002	0.0095	98.7
ORF3a:F28L	75	8	Virology Laboratory, International Centre for Diarrhoeal Disease Research, Bangladesh (ICDDR,B)	50	0.667	0.245	0.422	0.665	0.2687	1217	32	2.6	69	92.0			0.4641	False	0.001	0.0095	98.7
S:S929T	150	11	Virology Laboratory, International Centre for Diarrhoeal Disease Research, Bangladesh (ICDDR,B)	85	0.567	0.245	0.322	0.692	0.4316	1217	43	3.5	132	88.0			0.6834	False	0.002	0.0095	98.7
ORF3a:L108F	51	15	Virology Laboratory, International Centre for Diarrhoeal Disease Research, Bangladesh (ICDDR,B)	19	0.373	0.245	0.127	0.565	0.5674	1217	24	2.0	43	84.3			0.8293	False	0.7572	0.9883	98.0
S:G446V	338	12	Virology Laboratory, International Centre for Diarrhoeal Disease Research, Bangladesh (ICDDR,B)	118	0.349	0.245	0.104	0.619	0.7393	1217	24	2.0	197	58.3			0.9515	False	0.6374	0.9316	80.2
N:E136D	188	14	Virology Laboratory, International Centre for Diarrhoeal Disease Research, Bangladesh (ICDDR,B)	76	0.404	0.245	0.159	0.628	0.7512	1217	2	0.2	2	1.1			0.9515	False	0.7802	0.9883	1.1
S:E554K	183	7	Institute for Developing Science and Health Initiatives (ideSHi)	69	0.377	0.075	0.302	0.443	1.0	1217	2	0.2	2	1.1			1.0	False	1.0	1.0	6.0
ORF1a:I300F	854	31	Genomic Research Lab, BCSIR	227	0.266	0.093	0.173	0.766	1.0	1217	0	0.0	0	0.0			1.0	False	1.0	1.0	0.2
ORF1a:K47R	307	8	Institute for Developing Science and Health Initiatives (ideSHi)	147	0.479	0.075	0.404	0.562	1.0	1217	0	0.0	0	0.0			1.0	False	1.0	1.0	0.0
S:G798D	113	13	Virology Laboratory, International Centre for Diarrhoeal Disease Research, Bangladesh (ICDDR,B)	38	0.336	0.245	0.091	0.462	1.0	1217	0	0.0	0	0.0			1.0	False	1.0	1.0	0.9
