## Supplementary material for "Repeated SARS-CoV-2 Introductions with Limited Local Establishment in Bangladesh under Genomic Surveillance, 2020–2025": Table S7

substitution	n_carriers	top_lineage	lineage_n	carriers_in	within_lineage_frac	n_lineages_ge10
S:E554K	183	GE.1.1	21	21	1.0	5
S:G798D	113	BA.2.10.1	101	101	1.0	3
N:E136D	188	BE.4	175	175	1.0	3
ORF1a:K47R	307	XBB.1	136	136	1.0	7
ORF1a:I300F	854	B.1.1.25	850	850	1.0	2
S:G446V	338	AY.131	287	268	0.934	5
ORF3a:D238Y	92	AY.122	97	88	0.907	2
ORF7a:L116F	214	B.1.617.2	1084	213	0.196	2
ORF1a:H2092Y	155	B.1.617.2	1084	154	0.142	2
N:R385K	152	B.1.617.2	1084	152	0.14	1
S:S929T	150	B.1.617.2	1084	147	0.136	2
ORF1b:H2285Y	149	B.1.617.2	1084	144	0.133	3
N:T362I	135	B.1.617.2	1084	130	0.12	2
ORF1a:D983A	75	B.1.617.2	1084	74	0.068	1
ORF3a:F28L	75	B.1.617.2	1084	74	0.068	1
E:V62F	73	B.1.617.2	1084	72	0.066	2
S:L1141W	58	B.1.617.2	1084	58	0.054	1
ORF3a:L108F	51	B.1.617.2	1084	46	0.042	4
