## Supplementary material for "Repeated SARS-CoV-2 Introductions with Limited Local Establishment in Bangladesh under Genomic Surveillance, 2020–2025": Table S8

substitution	block	block_size	n_carriers
N:R385K	block_01	5	152
N:T362I	block_01	5	135
ORF1a:H2092Y	block_01	5	155
ORF1b:H2285Y	block_01	5	149
ORF7a:L116F	block_01	5	214
ORF1a:D983A	block_02	3	75
ORF3a:F28L	block_02	3	75
S:S929T	block_02	3	150
E:V62F	block_03	2	73
S:L1141W	block_03	2	58
N:E136D	N:E136D	1	188
ORF1a:I300F	ORF1a:I300F	1	854
ORF1a:K47R	ORF1a:K47R	1	307
ORF3a:D238Y	ORF3a:D238Y	1	92
ORF3a:L108F	ORF3a:L108F	1	51
S:E554K	S:E554K	1	183
S:G446V	S:G446V	1	338
S:G798D	S:G798D	1	113
